# Epigenome-wide characterization reveals aberrant DNA methylation of host genes regulating CD4+ T cell HIV-1 reservoir size in women with HIV

**DOI:** 10.1101/2024.07.26.24311074

**Authors:** Ke Xu, Xinyu Zhang, Kesava Asam, Bryan C. Quach, Grier P. Page, Deborah Konkle-Parker, Claudia Martinez, Cecile D. Lahiri, Elizabeth T. Topper, Mardge H. Cohen, Seble G. Kassaye, Jack DeHovitz, Mark H. Kuniholm, Nancie M. Archin, Amir Valizadeh, Phyllis C. Tien, Vincent C. Marconi, Dana B. Hancock, Eric Otto Johnson, Bradley E. Aouizerat

## Abstract

The underlying mechanism of the HIV-1 reservoir, a major barrier to an HIV cure, is largely unknown. The integration of HIV-1 DNA and immune defense mechanisms can disrupt the host epigenetic landscape, potentially silencing HIV-1 replication. Using bisulfite capture DNA methylation sequencing, we profiled approximately 3.2 million CpG sites in CD4^+^ T cells isolated from the blood of 427 virally suppressed women with HIV. The average total CD4^+^ T cell HIV-1 Reservoir (HR_CD4_) size was 1,409 copies per million cells. Most proviruses were defective with only a small proportion being intact. We found 245 differentially methylated positions (CpG sites) and 85 methylated regions associated with the total HR_CD4_ size. Notably, 52% of significant methylation sites were in intronic regions. HR_CD4_-associated genes were involved in viral replication (e.g., *ISG15*), HIV-1 latency (e.g., *MBD2*), and cell growth and apoptosis (e.g., *IRF9*). A subset of the identified genes with aberrant methylation was an established target of HIV-1 integration (e.g., *NFIA, SPPL3, DLEU2, ELMSAN1*). Overall, HR_CD4_ size was inversely associated with DNA methylation of interferon signaling genes and positively associated with methylation at established HIV-1 integration sites. HR_CD4_-associated genes were enriched in pathways including immune defense against the virus (i.e., interferon-α response and interferon-γ response), DNA binding transcription repression, and host-virus interaction such as Tau protein binding. Together, our results show that epigenomic alterations in CD4^+^ T cells are associated with total HIV-1 reservoir size, offering new insights into HIV-1 latency and may provide potential molecular targets for future HIV-1 eradication strategies.
