## Supplementary Table for "Epigenome-wide characterization reveals aberrant DNA methylation of host genes regulating CD4+ T cell HIV-1 reservoir size in women with HIV"

### Sheet: ST
Epigenome-wide significant DNA methylation sites associated with CD4+ T cell HIV-1 latent reservoir size.
Chr	CpG	t	p	FDR	Closest Gene	Distance to TSS	Gene Type	Location	CpG Region
3	chr3|_|126668514|_|126668514	6.72	7.42e-11	0.000154	PLXNA1	-38923	protein-coding	intron (NM_032343, intron 6 of 7)	island
18	chr18|_|77273175|_|77273175	6.54	2.22e-10	0.00021	LOC284240	-66107	ncRNA	intron (NM_001278673, intron 8 of 8)	island
7	chr7|_|99699379|_|99699379	-6.45	3.9e-10	0.00021	AP4M1	108	protein-coding	promoter-TSS (NM_182776)	island
3	chr3|_|160121021|_|160121021	-6.44	4.13e-10	0.00021	MIR15B	-1355	ncRNA	intron (NM_005496, intron 3 of 22)	shelf
1	chr1|_|61545122|_|61545122	6.39	5.49e-10	0.00021	NFIA	2223	protein-coding	intron (NM_001145511, intron 1 of 10)	shelf
7	chr7|_|1007470|_|1007470	6.37	6.05e-10	0.00021	COX19	7715	protein-coding	3' UTR (NM_001031617, exon 3 of 3)	island
19	chr19|_|15228762|_|15228762	6.08	3.27e-09	0.000971	ILVBL	7835	protein-coding	exon (NM_006844, exon 10 of 16)	shelf
22	chr22|_|47186186|_|47186186	5.99	5.36e-09	0.00137	TBC1D22A	16362	protein-coding	intron (NM_001284305, intron 1 of 12)	shelf
7	chr7|_|148903229|_|148903229	5.97	6.01e-09	0.00137	ZNF282	10591	protein-coding	intron (NM_003575, intron 2 of 7)	open sea
6	chr6|_|15497414|_|15497414	5.94	6.82e-09	0.00137	DTNBP1	165845	protein-coding	intron (NM_004973, intron 7 of 17)	shore
2	chr2|_|235961573|_|235961573	5.93	7.26e-09	0.00137		25194		intron (NM_001371304, intron 5 of 5)	open sea
22	chr22|_|49879783|_|49879783	5.92	8.04e-09	0.00139	MIR3667	57331	ncRNA	intron (NR_110523, intron 1 of 4)	shelf
2	chr2|_|127814807|_|127814807	5.89	9.1e-09	0.00145	BIN1	24834	protein-coding	intron (NM_139344, intron 11 of 17)	shelf
X	chrX|_|47074333|_|47074333	5.79	1.64e-08	0.00224	CDK16	-3369	protein-coding	3' UTR (NM_153280, exon 26 of 26)	shelf
3	chr3|_|160119770|_|160119770	-5.79	1.64e-08	0.00224	SMC4	1423	protein-coding	exon (NM_001002800, exon 3 of 24)	shore
20	chr20|_|31485869|_|31485869	5.77	1.75e-08	0.00224	EFCAB8	39140	protein-coding	intron (NM_001143967, intron 10 of 26)	open sea
3	chr3|_|122281940|_|122281940	-5.76	1.92e-08	0.00224	PARP9	1207	protein-coding	intron (NM_031458, intron 1 of 10)	shore
13	chr13|_|43565288|_|43565288	-5.75	1.94e-08	0.00224	EPSTI1	1089	protein-coding	intron (NM_001330543, intron 1 of 11)	shore
3	chr3|_|160119805|_|160119805	-5.69	2.69e-08	0.00279	SMC4	1458	protein-coding	exon (NM_001002800, exon 3 of 24)	shore
21	chr21|_|46681255|_|46681255	5.69	2.71e-08	0.00279	POFUT2	26555	protein-coding	Intergenic	shelf
7	chr7|_|6204740|_|6204740	5.68	2.88e-08	0.00279	CYTH3	7028	protein-coding	intron (NM_004227, intron 12 of 12)	shore
3	chr3|_|57580641|_|57580641	5.68	2.98e-08	0.00279	ARF4	2430	protein-coding	intron (NM_001660, intron 1 of 5)	shelf
3	chr3|_|160119632|_|160119632	-5.67	3.09e-08	0.00279	SMC4	1285	protein-coding	intron (NM_001288753, intron 2 of 23)	shore
1	chr1|_|32672879|_|32672879	5.63	3.85e-08	0.00329	IQCC	1607	protein-coding	exon (NM_001160042, exon 5 of 5)	shore
3	chr3|_|127349905|_|127349905	5.62	3.96e-08	0.00329	PODXL2	1877	protein-coding	intron (NM_015720, intron 1 of 7)	shore
9	chr9|_|127140112|_|127140112	5.6	4.32e-08	0.00345	LOC100129034	24360	ncRNA	intron (NM_002799, intron 6 of 7)	open sea
21	chr21|_|38566757|_|38566757	5.58	4.9e-08	0.00365	TTC3-AS1	-530	ncRNA	promoter-TSS (NR_046651)	open sea
3	chr3|_|54888034|_|54888034	-5.58	4.92e-08	0.00365	CACNA2D3-AS1	47248	ncRNA	intron (NM_018398, intron 17 of 37)	open sea
3	chr3|_|126570565|_|126570565	5.57	5.28e-08	0.00378	PLXNA1	-136872	protein-coding	intron (NM_032343, intron 4 of 7)	open sea
11	chr11|_|121324077|_|121324077	5.55	5.75e-08	0.00398	SORL1	1054	protein-coding	intron (NM_003105, intron 1 of 47)	shore
8	chr8|_|99958555|_|99958555	-5.53	6.31e-08	0.00423	OSR2	1885	protein-coding	intron (NM_001142462, intron 1 of 3)	shore
3	chr3|_|126195738|_|126195738	5.52	6.62e-08	0.0043	ZXDC	-976	protein-coding	promoter-TSS (NM_001040653)	shore
11	chr11|_|71208625|_|71208625	5.46	9.1e-08	0.00573	MIR6754	24076	ncRNA	exon (NM_018161, exon 19 of 21)	open sea
11	chr11|_|2417654|_|2417654	5.45	9.77e-08	0.00582	TSSC4	-4326	protein-coding	intron (NM_004356, intron 6 of 7)	island
2	chr2|_|39102166|_|39102166	5.44	1e-07	0.00582	DHX57	909	protein-coding	promoter-TSS (NM_001145450)	shore
17	chr17|_|4792906|_|4792906	5.44	1.01e-07	0.00582	C17orf107	-9925	protein-coding	intron (NM_153827, intron 12 of 31)	open sea
4	chr4|_|89579171|_|89579171	5.43	1.06e-07	0.00582	NAP1L5	39809	protein-coding	TTS (NM_001318505)	open sea
6	chr6|_|126141047|_|126141047	5.43	1.07e-07	0.00582	NCOA7-AS1	-1043	ncRNA	intron (NM_001199621, intron 2 of 14)	open sea
15	chr15|_|85141634|_|85141634	5.42	1.11e-07	0.00582	ZSCAN2	-2606	protein-coding	Intergenic	shelf
14	chr14|_|68806346|_|68806346	5.42	1.12e-07	0.00582	LOC100996664	289158	ncRNA	intron (NM_001321817, intron 9 of 11)	open sea
19	chr19|_|10747272|_|10747272	5.41	1.18e-07	0.00598	SLC44A2	11043	protein-coding	intron (NM_020428, intron 15 of 21)	island
6	chr6|_|8432073|_|8432073	5.4	1.25e-07	0.006	SLC35B3	3705	protein-coding	intron (NM_001370477, intron 1 of 8)	shelf
6	chr6|_|16750856|_|16750856	5.4	1.26e-07	0.006	ATXN1	9559	protein-coding	intron (NR_152112, intron 1 of 1)	open sea
19	chr19|_|42746845|_|42746845	-5.4	1.27e-07	0.006	GSK3A	-91	protein-coding	promoter-TSS (NM_019884)	island
17	chr17|_|15947905|_|15947905	5.39	1.32e-07	0.00601	TTC19	44767	protein-coding	intron (NM_006311, intron 42 of 45)	open sea
2	chr2|_|42565379|_|42565379	5.39	1.33e-07	0.00601	COX7A2L	21799	protein-coding	intron (NM_001319038, intron 2 of 2)	open sea
14	chr14|_|74250897|_|74250897	5.37	1.43e-07	0.00632	ELMSAN1	3014	protein-coding	intron (NM_001043318, intron 1 of 11)	shelf
3	chr3|_|149657597|_|149657597	5.36	1.53e-07	0.00636	PFN2	31085	protein-coding	intron (NM_183381, intron 8 of 9)	open sea
3	chr3|_|160120318|_|160120318	-5.36	1.53e-07	0.00636	SMC4	1971	protein-coding	intron (NM_005496, intron 2 of 22)	shore
2	chr2|_|74596528|_|74596528	5.36	1.56e-07	0.00636	DCTN1	5334	protein-coding	non-coding (NR_033935, exon 11 of 27)	open sea
5	chr5|_|34923254|_|34923254	5.36	1.56e-07	0.00636	DNAJC21	-6410	protein-coding	exon (NM_018321, exon 8 of 10)	open sea
8	chr8|_|99306717|_|99306717	-5.34	1.73e-07	0.00686	NIPAL2	-254	protein-coding	promoter-TSS (NM_001321636)	island
17	chr17|_|79205419|_|79205419	5.33	1.75e-07	0.00686	LOC105371925	2912	ncRNA	exon (NM_001363764, exon 10 of 13)	open sea
19	chr19|_|4117482|_|4117482	5.31	1.96e-07	0.00754	MAP2K2	6644	protein-coding	exon (NM_030662, exon 2 of 11)	open sea
3	chr3|_|49066890|_|49066890	-5.31	2e-07	0.00756	IMPDH2	-59	protein-coding	promoter-TSS (NM_000884)	island
4	chr4|_|72620350|_|72620350	5.29	2.21e-07	0.00809	GC	29446	protein-coding	intron (NM_001204306, intron 10 of 13)	open sea
5	chr5|_|118870549|_|118870549	5.29	2.22e-07	0.00809	HSD17B4	82357	protein-coding	intron (NM_001292028, intron 22 of 23)	open sea
3	chr3|_|160120241|_|160120241	-5.26	2.5e-07	0.00896	SMC4	1894	protein-coding	intron (NM_005496, intron 2 of 22)	shore
3	chr3|_|107298424|_|107298424	5.24	2.75e-07	0.00969	BBX	56615	protein-coding	intron (NM_001142568, intron 2 of 17)	open sea
22	chr22|_|20939289|_|20939289	5.22	3.15e-07	0.0107	MED15	76955	protein-coding	exon (NM_001293236, exon 13 of 16)	island
15	chr15|_|28363861|_|28363861	5.22	3.16e-07	0.0107	OCA2	-19400	protein-coding	intron (NM_004667, intron 86 of 92)	shore
3	chr3|_|122282158|_|122282158	-5.21	3.22e-07	0.0107	PARP9	989	protein-coding	intron (NM_031458, intron 1 of 10)	shore
7	chr7|_|4198696|_|4198696	5.21	3.31e-07	0.0107	LOC105375131	-24227	ncRNA	intron (NM_152744, intron 31 of 44)	open sea
11	chr11|_|19894314|_|19894314	5.21	3.36e-07	0.0107	MIR4694	-112685	ncRNA	intron (NM_001244963, intron 4 of 39)	open sea
18	chr18|_|74823036|_|74823036	5.21	3.36e-07	0.0107	MBP	21703	protein-coding	intron (NM_001025100, intron 1 of 3)	shore
19	chr19|_|41815100|_|41815100	5.2	3.42e-07	0.0108	CCDC97	-977	protein-coding	promoter-TSS (NM_052848)	shore
7	chr7|_|44924185|_|44924185	-5.19	3.66e-07	0.0113	PURB	944	protein-coding	exon (NM_033224, exon 1 of 1)	open sea
21	chr21|_|35182560|_|35182560	5.19	3.69e-07	0.0113	ATP5PO	105548	protein-coding	intron (NM_001001132, intron 20 of 29)	open sea
19	chr19|_|47614726|_|47614726	-5.18	3.87e-07	0.0117	ZC3H4	2307	protein-coding	intron (NM_015168, intron 2 of 14)	shore
3	chr3|_|160119270|_|160119270	-5.17	4.02e-07	0.0119	SMC4	923	protein-coding	intron (NM_001288753, intron 2 of 23)	shore
16	chr16|_|89186212|_|89186212	5.16	4.18e-07	0.0121	ACSF3	-16744	protein-coding	intron (NR_147928, intron 7 of 11)	island
15	chr15|_|90592644|_|90592644	5.16	4.2e-07	0.0121	ZNF710-AS1	32795	ncRNA	intron (NM_198526, intron 1 of 4)	open sea
6	chr6|_|168388717|_|168388717	5.15	4.38e-07	0.0125	KIF25-AS1	9040	ncRNA	Intergenic	shore
21	chr21|_|42799087|_|42799087	-5.15	4.44e-07	0.0125	MX1	921	protein-coding	intron (NM_001178046, intron 1 of 14)	shore
2	chr2|_|43398276|_|43398276	5.14	4.65e-07	0.0127	ZFP36L2	55469	protein-coding	Intergenic	island
1	chr1|_|949432|_|949432	-5.14	4.66e-07	0.0127	ISG15	555	protein-coding	exon (NM_005101, exon 2 of 2)	island
11	chr11|_|118790204|_|118790204	5.13	4.84e-07	0.0128	MIR4492	8787	ncRNA	Intergenic	open sea
2	chr2|_|238644611|_|238644611	5.13	4.84e-07	0.0128	LRRFIP1	43763	protein-coding	intron (NM_001137550, intron 10 of 23)	shore
17	chr17|_|47269770|_|47269770	-5.13	4.87e-07	0.0128	GNGT2	16973	protein-coding	Intergenic	island
6	chr6|_|33872384|_|33872384	-5.13	4.98e-07	0.0129	MIR7159	5472	ncRNA	Intergenic	open sea
10	chr10|_|88852546|_|88852546	5.11	5.43e-07	0.0139	GLUD1	1298	protein-coding	intron (NM_001318905, intron 1 of 15)	shore
1	chr1|_|119522622|_|119522622	5.09	5.84e-07	0.0148	TBX15	8344	protein-coding	intron (NM_152380, intron 1 of 7)	island
1	chr1|_|92100108|_|92100108	5.08	6.16e-07	0.0154	CDC7	133443	protein-coding	Intergenic	open sea
4	chr4|_|148402668|_|148402668	-5.08	6.28e-07	0.0155	EDNRA	419	protein-coding	intron (NR_148963, intron 1 of 6)	island
3	chr3|_|44551825|_|44551825	-5.08	6.37e-07	0.0156	ZNF852	284	protein-coding	intron (NM_001287349, intron 1 of 4)	open sea
2	chr2|_|43398272|_|43398272	5.07	6.5e-07	0.0156	ZFP36L2	55473	protein-coding	Intergenic	island
1	chr1|_|207996298|_|207996298	5.07	6.55e-07	0.0156	MIR29B2CHG	-250	ncRNA	promoter-TSS (NR_135298)	open sea
9	chr9|_|126783527|_|126783527	5.06	6.7e-07	0.0158	LHX2	9480	protein-coding	exon (NM_004789, exon 4 of 5)	shore
1	chr1|_|12676182|_|12676182	5.06	6.94e-07	0.0162	DHRS3	611	protein-coding	intron (NM_004753, intron 1 of 5)	shore
6	chr6|_|14913290|_|14913290	5.05	7.34e-07	0.0169	JARID2	-333010	protein-coding	Intergenic	open sea
X	chrX|_|119867066|_|119867066	5.04	7.7e-07	0.0176	C1GALT1C1	-103061	protein-coding	Intergenic	island
4	chr4|_|53733047|_|53733047	5.02	8.14e-07	0.0182	RASL11B	4563	protein-coding	TTS (NM_023940)	open sea
14	chr14|_|94576948|_|94576948	-5.02	8.15e-07	0.0182	IFI27	-134	protein-coding	promoter-TSS (NM_001288952)	open sea
1	chr1|_|228509598|_|228509598	5.02	8.27e-07	0.0183	MIR6742	75212	ncRNA	exon (NM_052843, exon 55 of 81)	island
6	chr6|_|145118288|_|145118288	5.02	8.48e-07	0.0185	SNORA98	391497	snoRNA	intron (NM_007124, intron 62 of 73)	open sea
5	chr5|_|1227131|_|1227131	5.01	8.7e-07	0.0187	SLC6A18	1635	protein-coding	intron (NM_182632, intron 1 of 11)	island
5	chr5|_|162887846|_|162887846	-5.01	8.75e-07	0.0187	HMMR	208	protein-coding	promoter-TSS (NR_138426)	shore
19	chr19|_|8008201|_|8008201	-5.01	8.8e-07	0.0187	TIMM44	350	protein-coding	intron (NM_006351, intron 1 of 12)	island
3	chr3|_|122281882|_|122281882	-5	9.05e-07	0.019	PARP9	1265	protein-coding	intron (NM_031458, intron 1 of 10)	shore
8	chr8|_|28244447|_|28244447	5	9.15e-07	0.019	ZNF395	-470	protein-coding	promoter-TSS (NM_018660)	shore
17	chr17|_|77537804|_|77537804	4.99	9.59e-07	0.0194	RBFOX3	-25574	protein-coding	Intergenic	open sea
7	chr7|_|462824|_|462824	4.99	9.62e-07	0.0194	LOC442497	43433	ncRNA	Intergenic	island
6	chr6|_|166795736|_|166795736	-4.99	9.62e-07	0.0194	MPC1	692	protein-coding	intron (NR_073093, intron 1 of 4)	island
20	chr20|_|49639128|_|49639128	4.97	1.08e-06	0.0212	KCNG1	516	protein-coding	intron (NM_002237, intron 1 of 2)	island
11	chr11|_|35965505|_|35965505	-4.97	1.08e-06	0.0212	LDLRAD3	-26	protein-coding	promoter-TSS (NM_001304263)	shore
8	chr8|_|38411637|_|38411637	4.96	1.09e-06	0.0212	C8orf86	-25457	protein-coding	Intergenic	open sea
11	chr11|_|69181933|_|69181933	4.97	1.09e-06	0.0212	LOC102724265	-58490	protein-coding	Intergenic	open sea
1	chr1|_|86081765|_|86081765	4.96	1.12e-06	0.0213	CCN1	35321	protein-coding	Intergenic	island
6	chr6|_|37225003|_|37225003	4.96	1.12e-06	0.0213	TMEM217	372	protein-coding	promoter-TSS (NM_017772)	shore
9	chr9|_|134139855|_|134139855	4.96	1.13e-06	0.0213	FAM78A	12042	protein-coding	intron (NM_033387, intron 1 of 1)	shelf
20	chr20|_|61297954|_|61297954	4.95	1.16e-06	0.0217	SLCO4A1-AS1	19	ncRNA	promoter-TSS (NR_024470)	open sea
20	chr20|_|23338711|_|23338711	-4.94	1.21e-06	0.0225	LINC01431	53	ncRNA	promoter-TSS (NR_109884)	island
17	chr17|_|7381576|_|7381576	4.94	1.23e-06	0.0226	ZBTB4	1374	protein-coding	intron (NM_020899, intron 1 of 3)	shore
13	chr13|_|113742840|_|113742840	4.93	1.29e-06	0.0235	F7	-17262	protein-coding	intron (NM_024979, intron 24 of 29)	island
1	chr1|_|228647291|_|228647291	-4.92	1.34e-06	0.0242	HIST3H2BB	1483	protein-coding	Intergenic	shore
22	chr22|_|18635448|_|18635448	-4.92	1.35e-06	0.0242	USP18	2511	protein-coding	intron (NM_017414, intron 1 of 10)	shelf
3	chr3|_|126668267|_|126668267	4.91	1.38e-06	0.0243	PLXNA1	-39170	protein-coding	intron (NM_032343, intron 6 of 7)	island
1	chr1|_|9324641|_|9324641	4.92	1.38e-06	0.0243	H6PD	24735	protein-coding	exon (NM_004285, exon 5 of 5)	shore
19	chr19|_|57988524|_|57988524	-4.91	1.43e-06	0.0247	ZNF772	410	protein-coding	intron (NM_001024596, intron 1 of 4)	open sea
17	chr17|_|80250788|_|80250788	-4.91	1.44e-06	0.0247	LINC01970	-98	ncRNA	promoter-TSS (NR_135639)	island
6	chr6|_|122721440|_|122721440	-4.91	1.44e-06	0.0247	HSF2	643	protein-coding	intron (NM_001135564, intron 1 of 11)	shore
1	chr1|_|12676154|_|12676154	4.9	1.45e-06	0.0247	DHRS3	639	protein-coding	intron (NM_004753, intron 1 of 5)	shore
20	chr20|_|57485795|_|57485795	4.89	1.52e-06	0.0256	GNAS	18577	protein-coding	exon (NM_001077489, exon 12 of 12)	open sea
15	chr15|_|44829524|_|44829524	-4.89	1.53e-06	0.0256	EIF3J	179	protein-coding	promoter-TSS (NR_034171)	island
21	chr21|_|47393793|_|47393793	-4.89	1.55e-06	0.0258	LOC101928796	909	ncRNA	intron (NR_109931, intron 1 of 1)	island
15	chr15|_|76136822|_|76136822	-4.89	1.57e-06	0.0259	UBE2Q2	437	protein-coding	exon (NM_001145335, exon 1 of 13)	island
1	chr1|_|79088770|_|79088770	-4.89	1.6e-06	0.0262	IFI44L	2637	protein-coding	intron (NM_006820, intron 1 of 8)	open sea
9	chr9|_|97489433|_|97489433	4.88	1.64e-06	0.0266	AOPEP	452	protein-coding	intron (NM_001193331, intron 1 of 7)	shore
19	chr19|_|12792361|_|12792361	4.88	1.65e-06	0.0266	DHPS	-177	protein-coding	promoter-TSS (NM_001206974)	island
9	chr9|_|23821068|_|23821068	4.87	1.68e-06	0.0269	ELAVL2	239	protein-coding	intron (NM_001351462, intron 2 of 8)	island
1	chr1|_|207996320|_|207996320	4.87	1.71e-06	0.0271	MIR29B2CHG	-272	ncRNA	promoter-TSS (NR_135298)	open sea
10	chr10|_|22613026|_|22613026	4.87	1.73e-06	0.0272	BMI1	2998	protein-coding	intron (NM_005180, intron 1 of 9)	shore
17	chr17|_|47437764|_|47437764	4.87	1.75e-06	0.0273	LOC102724596	-763	ncRNA	promoter-TSS (NR_110884)	shore
19	chr19|_|53466114|_|53466114	-4.86	1.76e-06	0.0273	ZNF816	20	protein-coding	promoter-TSS (NM_001202456)	island
22	chr22|_|31062204|_|31062204	4.86	1.81e-06	0.0279	DUSP18	1658	protein-coding	intron (NM_001318371, intron 2 of 2)	shore
19	chr19|_|19626912|_|19626912	-4.85	1.87e-06	0.0285	NDUFA13	-122	protein-coding	promoter-TSS (NM_032037)	island
13	chr13|_|50654305|_|50654305	-4.85	1.88e-06	0.0285	DLEU2	1872	ncRNA	intron (NR_152566, intron 1 of 13)	shore
19	chr19|_|56693404|_|56693404	4.84	1.97e-06	0.0297	GALP	6015	protein-coding	intron (NM_033106, intron 3 of 5)	open sea
2	chr2|_|37551069|_|37551069	4.84	1.99e-06	0.0298	PRKD3	-6842	protein-coding	Intergenic	shore
1	chr1|_|207996635|_|207996635	4.83	2.03e-06	0.0301	MIR29B2CHG	-587	ncRNA	promoter-TSS (NR_135298)	open sea
12	chr12|_|45268614|_|45268614	4.82	2.11e-06	0.0311	NELL2	830	protein-coding	intron (NM_001145108, intron 2 of 19)	shore
16	chr16|_|67917790|_|67917790	-4.82	2.17e-06	0.0318	NRN1L	-998	protein-coding	promoter-TSS (NM_001348682)	shore
2	chr2|_|37551067|_|37551067	4.81	2.29e-06	0.0333	PRKD3	-6840	protein-coding	Intergenic	shore
14	chr14|_|100014866|_|100014866	-4.8	2.37e-06	0.034	CCDC85C	55678	protein-coding	intron (NM_001144995, intron 1 of 5)	open sea
16	chr16|_|4714767|_|4714767	4.8	2.37e-06	0.034	MIR6769A	-6552	ncRNA	exon (NM_001142289, exon 6 of 16)	open sea
5	chr5|_|169774361|_|169774361	4.8	2.41e-06	0.0343	KCNIP1	-6130	protein-coding	Intergenic	open sea
17	chr17|_|73842018|_|73842018	4.79	2.45e-06	0.0346	UNC13D	-1220	protein-coding	3' UTR (NM_001330499, exon 7 of 7)	open sea
8	chr8|_|66977309|_|66977309	4.78	2.56e-06	0.0359	DNAJC5B	43521	protein-coding	intron (NR_146171, intron 4 of 6)	open sea
1	chr1|_|62054900|_|62054900	4.78	2.58e-06	0.036	MGC34796	-65014	pseudo	Intergenic	open sea
1	chr1|_|949802|_|949802	-4.78	2.61e-06	0.0361	ISG15	925	protein-coding	exon (NM_005101, exon 2 of 2)	island
3	chr3|_|160122504|_|160122504	-4.78	2.63e-06	0.0361	MIR16-2	-29	ncRNA	promoter-TSS (NR_029525)	shelf
11	chr11|_|12008657|_|12008657	4.78	2.64e-06	0.0361	DKK3	21529	protein-coding	intron (NM_001018057, intron 3 of 6)	open sea
10	chr10|_|13831251|_|13831251	4.77	2.67e-06	0.0363	FRMD4A	-81684	protein-coding	intron (NM_001318336, intron 4 of 23)	open sea
5	chr5|_|176779298|_|176779298	-4.77	2.71e-06	0.0366	LMAN2	-629	protein-coding	promoter-TSS (NM_006816)	shore
3	chr3|_|147140886|_|147140886	4.76	2.82e-06	0.0376	LOC440982	1772	ncRNA	intron (NR_121655, intron 1 of 2)	shore
1	chr1|_|949824|_|949824	-4.76	2.83e-06	0.0376	ISG15	947	protein-coding	TTS (NM_005101)	island
9	chr9|_|32567094|_|32567094	4.76	2.85e-06	0.0376	NDUFB6	6063	protein-coding	TTS (NR_146061)	shore
12	chr12|_|54773517|_|54773517	-4.76	2.86e-06	0.0376	ZNF385A	5000	protein-coding	intron (NM_001290002, intron 3 of 8)	shore
1	chr1|_|236558503|_|236558503	-4.76	2.89e-06	0.0378	EDARADD	-210	protein-coding	promoter-TSS (NM_080738)	island
12	chr12|_|88536208|_|88536208	-4.76	2.91e-06	0.0378	TMTC3	124	protein-coding	promoter-TSS (NM_025114)	shore
3	chr3|_|192635090|_|192635090	4.75	2.93e-06	0.0378	MB21D2	555	protein-coding	intron (NM_178496, intron 1 of 1)	island
15	chr15|_|86250388|_|86250388	-4.75	2.98e-06	0.0382	LOC101929679	51568	ncRNA	intron (NM_007200, intron 17 of 36)	open sea
10	chr10|_|22611529|_|22611529	4.75	3.01e-06	0.0384	BMI1	1501	protein-coding	intron (NM_005180, intron 1 of 9)	shelf
11	chr11|_|43910357|_|43910357	4.74	3.19e-06	0.0404	ALKBH3	7976	protein-coding	intron (NM_139178, intron 5 of 9)	open sea
3	chr3|_|179169867|_|179169867	4.73	3.22e-06	0.0406	GNB4	-609	protein-coding	promoter-TSS (NM_021629)	shore
16	chr16|_|4714785|_|4714785	4.73	3.24e-06	0.0406	MIR6769A	-6534	ncRNA	intron (NM_001142290, intron 6 of 16)	open sea
11	chr11|_|2949814|_|2949814	4.73	3.26e-06	0.0406	PHLDA2	836	protein-coding	3' UTR (NM_003311, exon 2 of 2)	island
11	chr11|_|121324475|_|121324475	4.73	3.32e-06	0.0409	SORL1	1452	protein-coding	intron (NM_003105, intron 1 of 47)	shore
17	chr17|_|37308724|_|37308724	4.73	3.34e-06	0.0409	PLXDC1	-834	protein-coding	promoter-TSS (NM_020405)	shore
11	chr11|_|75062114|_|75062114	4.73	3.35e-06	0.0409	ARRB1	591	protein-coding	intron (NM_004041, intron 1 of 15)	shore
1	chr1|_|949393|_|949393	-4.73	3.37e-06	0.041	ISG15	516	protein-coding	exon (NM_005101, exon 2 of 2)	island
1	chr1|_|52498045|_|52498045	-4.73	3.41e-06	0.0412	KTI12	1437	protein-coding	non-coding (NR_046405, exon 3 of 3)	shore
22	chr22|_|31969060|_|31969060	4.72	3.46e-06	0.0416	MIR7109	48457	ncRNA	exon (NM_014775, exon 9 of 32)	open sea
1	chr1|_|949595|_|949595	-4.72	3.52e-06	0.0418	ISG15	718	protein-coding	exon (NM_005101, exon 2 of 2)	island
1	chr1|_|87795070|_|87795070	-4.71	3.54e-06	0.0418	LMO4	507	protein-coding	intron (NM_006769, intron 1 of 4)	island
13	chr13|_|114263419|_|114263419	4.72	3.54e-06	0.0418	TFDP1	24351	protein-coding	intron (NM_007111, intron 2 of 11)	shelf
10	chr10|_|74855925|_|74855925	-4.71	3.58e-06	0.0419	P4HA1	807	protein-coding	intron (NM_001142595, intron 1 of 15)	island
6	chr6|_|27095047|_|27095047	-4.71	3.59e-06	0.0419	HIST1H2BJ	5528	protein-coding	Intergenic	open sea
12	chr12|_|68833063|_|68833063	4.71	3.66e-06	0.0423	LINC02384	12201	ncRNA	intron (NR_120458, intron 2 of 3)	open sea
19	chr19|_|10802969|_|10802969	4.71	3.66e-06	0.0423	QTRT1	-9146	protein-coding	3' UTR (NM_012218, exon 20 of 20)	open sea
1	chr1|_|205238432|_|205238432	4.7	3.78e-06	0.0434	TMCC2	12107	protein-coding	exon (NM_001242925, exon 3 of 5)	island
19	chr19|_|3165770|_|3165770	4.7	3.89e-06	0.0444	LOC100996351	-10597	ncRNA	Intergenic	shelf
7	chr7|_|150017158|_|150017158	4.69	3.91e-06	0.0444	LRRC61	-2592	protein-coding	intron (NM_001363434, intron 1 of 2)	shelf
19	chr19|_|39799223|_|39799223	4.69	3.94e-06	0.0444	LRFN1	6753	protein-coding	intron (NM_020862, intron 1 of 1)	island
1	chr1|_|42125554|_|42125554	-4.69	3.95e-06	0.0444	EDN2	-175200	protein-coding	intron (NM_001127714, intron 1 of 7)	shore
11	chr11|_|129940619|_|129940619	-4.69	4.03e-06	0.045	APLP2	156	protein-coding	exon (NM_001243299, exon 1 of 17)	island
12	chr12|_|121340820|_|121340820	4.68	4.05e-06	0.045	SPPL3	1341	protein-coding	intron (NM_139015, intron 1 of 10)	shore
1	chr1|_|25890533|_|25890533	4.68	4.11e-06	0.0451	LDLRAP1	20457	protein-coding	intron (NM_015627, intron 7 of 8)	open sea
7	chr7|_|44924193|_|44924193	-4.68	4.11e-06	0.0451	PURB	936	protein-coding	exon (NM_033224, exon 1 of 1)	open sea
22	chr22|_|42321088|_|42321088	-4.68	4.13e-06	0.0451	TNFRSF13C	1733	protein-coding	TTS (NM_052945)	shore
16	chr16|_|67840596|_|67840596	-4.68	4.16e-06	0.0451	RANBP10	-133	protein-coding	promoter-TSS (NM_001320240)	island
1	chr1|_|12538527|_|12538527	4.68	4.17e-06	0.0451	SNORA59A	-28773	snoRNA	intron (NM_015378, intron 67 of 69)	open sea
11	chr11|_|130732061|_|130732061	-4.68	4.21e-06	0.0452	LINC02551	-56	ncRNA	promoter-TSS (NR_125383)	open sea
8	chr8|_|22423910|_|22423910	4.68	4.23e-06	0.0452	SORBS3	668	protein-coding	exon (NM_005775, exon 13 of 21)	shore
12	chr12|_|109535868|_|109535868	-4.67	4.27e-06	0.0452	UNG	-109	protein-coding	promoter-TSS (NM_003362)	island
11	chr11|_|58939407|_|58939407	-4.67	4.28e-06	0.0452	DTX4	-198	protein-coding	promoter-TSS (NM_015177)	island
9	chr9|_|22435062|_|22435062	4.67	4.3e-06	0.0452	DMRTA1	-11761	protein-coding	Intergenic	open sea
5	chr5|_|35803437|_|35803437	4.67	4.31e-06	0.0452	IL7R	-53556	protein-coding	intron (NM_024867, intron 34 of 36)	open sea
20	chr20|_|44687283|_|44687283	4.67	4.39e-06	0.0453	SLC12A5	29429	protein-coding	3' UTR (NM_020708, exon 26 of 26)	island
19	chr19|_|53561746|_|53561746	4.67	4.41e-06	0.0453	ERVV-2	13753	protein-coding	Intergenic	island
11	chr11|_|65381584|_|65381584	-4.67	4.42e-06	0.0453	MAP3K11	108	protein-coding	5' UTR (NM_002419, exon 1 of 10)	island
12	chr12|_|66284924|_|66284924	4.67	4.42e-06	0.0453	HMGA2-AS1	-8819	ncRNA	intron (NM_001300918, intron 3 of 4)	open sea
1	chr1|_|20441580|_|20441580	-4.66	4.44e-06	0.0453	PLA2G2D	4449	protein-coding	intron (NM_001271814, intron 2 of 2)	open sea
16	chr16|_|1587685|_|1587685	4.66	4.46e-06	0.0453	TMEM204	4018	protein-coding	intron (NM_024600, intron 1 of 2)	island
3	chr3|_|48129415|_|48129415	-4.66	4.47e-06	0.0453	MAP4	923	protein-coding	intron (NM_030885, intron 1 of 3)	shore
10	chr10|_|3827619|_|3827619	-4.66	4.49e-06	0.0453	KLF6	-146	protein-coding	promoter-TSS (NM_001300)	island
14	chr14|_|50159516|_|50159516	4.66	4.52e-06	0.0454	KLHDC1	-322	protein-coding	promoter-TSS (NM_172193)	shore
1	chr1|_|230206397|_|230206397	4.66	4.55e-06	0.0455	GALNT2	3412	protein-coding	intron (NM_004481, intron 1 of 15)	shelf
14	chr14|_|69431132|_|69431132	4.66	4.62e-06	0.0459	ACTN1	14887	protein-coding	intron (NM_001130005, intron 1 of 20)	open sea
14	chr14|_|50159549|_|50159549	4.65	4.66e-06	0.046	KLHDC1	-289	protein-coding	promoter-TSS (NM_172193)	shore
6	chr6|_|99283913|_|99283913	4.65	4.67e-06	0.046	POU3F2	1463	protein-coding	exon (NM_005604, exon 1 of 1)	shore
20	chr20|_|55101399|_|55101399	4.65	4.73e-06	0.0462	GCNT7	-418	protein-coding	promoter-TSS (NR_160308)	open sea
19	chr19|_|54876394|_|54876394	4.65	4.77e-06	0.0462	LAIR1	144	protein-coding	non-coding (NR_110279, exon 1 of 10)	open sea
2	chr2|_|173294309|_|173294309	4.65	4.84e-06	0.0462	ITGA6	1995	protein-coding	intron (NM_001079818, intron 1 of 24)	shore
16	chr16|_|17562841|_|17562841	4.65	4.85e-06	0.0462	XYLT1	1976	protein-coding	intron (NM_022166, intron 1 of 11)	open sea
11	chr11|_|119205273|_|119205273	-4.64	4.87e-06	0.0462	RNF26	36	protein-coding	promoter-TSS (NM_032015)	island
15	chr15|_|55562787|_|55562787	-4.64	4.87e-06	0.0462	RAB27A	-190	protein-coding	promoter-TSS (NM_183234)	open sea
22	chr22|_|47090191|_|47090191	4.64	4.88e-06	0.0462	CERK	43958	protein-coding	intron (NM_022766, intron 9 of 12)	open sea
9	chr9|_|130726061|_|130726061	4.64	4.89e-06	0.0462	FAM102A	-13068	protein-coding	intron (NM_001035254, intron 1 of 10)	open sea
20	chr20|_|45006169|_|45006169	4.64	4.89e-06	0.0462	SLC35C2	-13072	protein-coding	intron (NM_001318253, intron 11 of 21)	open sea
5	chr5|_|41904406|_|41904406	-4.64	4.94e-06	0.0463	C5orf51	-40	protein-coding	promoter-TSS (NM_175921)	island
17	chr17|_|34053057|_|34053057	4.64	4.95e-06	0.0463	RASL10B	-5601	protein-coding	3' UTR (NM_001030006, exon 22 of 22)	open sea
5	chr5|_|162887220|_|162887220	-4.64	5.03e-06	0.0466	NUDCD2	-112	protein-coding	promoter-TSS (NR_138426)	island
21	chr21|_|42797716|_|42797716	-4.64	5.03e-06	0.0466	MX1	-242	protein-coding	promoter-TSS (NM_001178046)	shore
1	chr1|_|65431252|_|65431252	-4.64	5.05e-06	0.0466	JAK1	980	protein-coding	intron (NM_001321853, intron 2 of 26)	shore
12	chr12|_|129283550|_|129283550	4.64	5.09e-06	0.0467	SLC15A4	24953	protein-coding	intron (NM_145648, intron 7 of 7)	shelf
5	chr5|_|11083028|_|11083028	4.63	5.1e-06	0.0467	DAP	-321682	protein-coding	intron (NM_001288715, intron 14 of 20)	open sea
17	chr17|_|47437977|_|47437977	4.63	5.14e-06	0.0467	LOC102724596	-550	ncRNA	promoter-TSS (NR_110884)	shore
X	chrX|_|103499153|_|103499153	4.63	5.17e-06	0.0467	ESX1	461	protein-coding	exon (NM_153448, exon 2 of 4)	island
1	chr1|_|65530557|_|65530557	4.63	5.17e-06	0.0467	JAK1	2872	protein-coding	intron (NM_001321853, intron 2 of 26)	shore
7	chr7|_|75545456|_|75545456	4.63	5.19e-06	0.0467	MIR4651	941	ncRNA	TTS (NR_039795)	shore
11	chr11|_|63986664|_|63986664	4.63	5.22e-06	0.0467	TRPT1	6677	protein-coding	intron (NM_178443, intron 6 of 14)	open sea
15	chr15|_|43213461|_|43213461	-4.63	5.26e-06	0.0467	TTBK2	-485	protein-coding	promoter-TSS (NM_173500)	island
8	chr8|_|134307913|_|134307913	4.63	5.26e-06	0.0467	NDRG1	1582	protein-coding	intron (NM_006096, intron 1 of 15)	shore
7	chr7|_|1684659|_|1684659	4.62	5.36e-06	0.0474	TFAMP1	30553	pseudo	Intergenic	shelf
10	chr10|_|91096290|_|91096290	4.62	5.41e-06	0.0474	IFIT3	4004	protein-coding	intron (NM_001031683, intron 1 of 1)	open sea
6	chr6|_|157745517|_|157745517	4.62	5.41e-06	0.0474	TMEM242	-226	protein-coding	promoter-TSS (NM_018452)	shore
2	chr2|_|131792037|_|131792037	4.62	5.43e-06	0.0474	FAM168B	58698	protein-coding	intron (NM_001367493, intron 5 of 13)	shore
19	chr19|_|58838319|_|58838319	-4.62	5.51e-06	0.0479	ZSCAN22	-41	protein-coding	promoter-TSS (NM_001321117)	island
1	chr1|_|210503803|_|210503803	4.61	5.66e-06	0.049	HHAT	1093	protein-coding	intron (NM_001170580, intron 1 of 11)	shore
3	chr3|_|54888038|_|54888038	-4.61	5.69e-06	0.0491	CACNA2D3-AS1	47244	ncRNA	intron (NM_018398, intron 17 of 37)	open sea
20	chr20|_|3212142|_|3212142	4.61	5.76e-06	0.0495	SLC4A11	6231	protein-coding	exon (NM_001174089, exon 8 of 20)	island
10	chr10|_|678327|_|678327	4.6	5.85e-06	0.0498	LOC101930421	3823	ncRNA	intron (NM_014974, intron 1 of 36)	island
9	chr9|_|114245468|_|114245468	-4.61	5.85e-06	0.0498	ECPAS	374	protein-coding	intron (NM_001364929, intron 1 of 49)	island
14	chr14|_|91118511|_|91118511	4.6	5.87e-06	0.0498	LOC101928909	9538	ncRNA	intron (NM_001010854, intron 13 of 19)	open sea
